# Refining the scope of genetic influences on alcohol misuse through environmental stratification and gene-environment interaction

**DOI:** 10.1101/2024.03.14.24304252

**Authors:** Jeanne E. Savage, Christiaan A. de Leeuw, Josefin Werme, Spit for Science Working Group, Danielle M. Dick, Danielle Posthuma, Sophie van der Sluis

**Affiliations:** Department of Complex Trait Genetics, Centre for Neurogenomics and Cognitive Research, VU University, Amsterdam, The Netherlands; Department of Psychiatry, Robert Wood Johnson Medical School, Rutgers Addiction Research Center, Rutgers University, Piscataway, NJ, USA; Department of Child and Adolescent Psychology and Psychiatry, section Complex Trait Genetics, Amsterdam Neuroscience, VU University Medical Center, Amsterdam, The Netherlands

**Keywords:** genome-wide environment interaction, stratified GWAS, alcohol, trauma, SES

## Abstract

**Background:** Gene-environment interaction (G×E) is likely an important influence shaping individual differences in alcohol misuse (AM), yet it has not been extensively studied in molecular genetic research. In this study, we utilize a series of genome-wide gene-environment interaction (GWEIS) and *in silico* annotation methods with the aim of improving gene identification and biological understanding of AM.

**Methods:** We carried out GWEIS for four AM phenotypes in the large UK Biobank sample (*N* = 360,314), with trauma exposure and socioeconomic status (SES) as moderators of the genetic effects. Exploratory analyses compared stratified GWAS and GWEIS modelling approaches. We applied functional annotation, gene- and gene-set enrichment, and polygenic score analyses to interpret the GWEIS results.

**Results:** GWEIS models showed few genetic variants with significant interaction effects across all gene-environment pairs. Enrichment analyses identified moderation by SES of the genes *NOXA1*, *DLGAP1*, and *UBE2L3,* on drinking quantity and the gene *IFIT1B* on drinking frequency. Except for *DLGAP1*, these genes have not previously been linked to AM. The most robust results (GWEIS interaction *p* = 4.59e-09) were seen for SES moderating the effects of variants linked to immune-related genes on a pattern of drinking with versus without meals.

**Conclusions:** Even in large samples, G×E effects are difficult to detect at the molecular level. Our results highlight several genes and a potential mechanism of immune system functioning behind the moderating effect of SES on the genetic influences on AM. While GWEIS seems to be a preferred approach over stratified GWAS, modelling molecular G×E effects remains a challenge that will require larger consortia and more in-depth phenotypic measurement.
