## Supplemental Table 1 for "Refining the scope of genetic influences on alcohol misuse through environmental stratification and gene-environment interaction"

### Sheet: Sheet1
Supplementary Table 1. Genes mapped from GWEIS-associated loci via positional, eQTL, and chromatin interaction (CI) mapping.
BroadAUD - Trauma
ensg	symbol	chr	start	end	entrezID	pLI	ncRVIS	posMapSNPs	posMapMaxCADD	eqtlMapSNPs	eqtlMapminP	eqtlMapminQ	eqtlMapts	eqtlDirection	ciMap	ciMapts	minGwasP	IndSigSNPs	GenomicLocus
ENSG00000011465	DCN	12	91539025	91576900	1634	0.457566	-0.442095	0	0	0	NA	NA	NA	NA	Yes	Liver:IMR90:Mesenchymal_Stem_Cell:Mesendoderm:Trophoblast-like_Cell:hESC	8.01934e-08	rs140848068:rs78904007	1
ENSG00000070961	ATP2B1	12	89981828	90103077	490	0.999998	-1.81744	0	0	0	NA	NA	NA	NA	Yes	GM12878	NA	rs140848068	1
ENSG00000083782	EPYC	12	91357456	91398803	1833	5.05297e-05	0.450787	0	0	0	NA	NA	NA	NA	Yes	Mesenchymal_Stem_Cell	8.01934e-08	rs140848068:rs78904007	1
ENSG00000133639	BTG1	12	92536286	92539673	694	0.483158	-0.280609	0	0	0	NA	NA	NA	NA	Yes	EP_correlation_cell_type_oneway:Aorta:Left_Ventricle:Liver:GM12878:IMR90:Mesenchymal_Stem_Cell:Mesendoderm:Trophoblast-like_Cell:hESC	8.01934e-08	rs78904007:rs140848068	1
ENSG00000139329	LUM	12	91496406	91505608	4060	0.101925	0.839936	0	0	0	NA	NA	NA	NA	Yes	Mesenchymal_Stem_Cell:Mesendoderm:Trophoblast-like_Cell:hESC	8.01934e-08	rs140848068:rs78904007	1
ENSG00000139330	KERA	12	91444268	91451760	11081	0.00041437	1.59239	0	0	0	NA	NA	NA	NA	Yes	Mesendoderm:hESC	NA	rs140848068	1
ENSG00000177889	UBE2N	12	93799449	93836038	7334	0.787721	-0.772706	0	0	0	NA	NA	NA	NA	Yes	GM12878	NA	rs140848068	1
ENSG00000205057	CLLU1OS	12	92813870	92821924	574016	0.0527319	-0.150522	1	0.199	0	NA	NA	NA	NA	No	NA	NA	rs140848068	1
ENSG00000257127	CLLU1	12	92815307	92824778	574028	0.0413683	NA	1	0.199	0	NA	NA	NA	NA	No	NA	NA	rs140848068	1
ENSG00000257242	C12orf79	12	92378756	92536690	256021	NA	-0.386907	0	0	0	NA	NA	NA	NA	Yes	EP_correlation_cell_type_oneway:Aorta:Left_Ventricle:Liver:GM12878:IMR90:Mesenchymal_Stem_Cell:Mesendoderm:Trophoblast-like_Cell:hESC	8.01934e-08	rs78904007:rs140848068	1
Quant - SES
ensg	symbol	chr	start	end	entrezID	pLI	ncRVIS	posMapSNPs	posMapMaxCADD	eqtlMapSNPs	eqtlMapminP	eqtlMapminQ	eqtlMapts	eqtlDirection	ciMap	ciMapts	minGwasP	IndSigSNPs	GenomicLocus
ENSG00000109606	DHX15	4	24519064	24586173	1665	0.999997	-0.857986	27	15.88	52	1.2641e-14	0	eQTLGen_cis_eQTLs:GTEx/v8/Esophagus_Mucosa	-	Yes	Left_Ventricle:Liver:GM12878:IMR90:Mesenchymal_Stem_Cell:Mesendoderm:Trophoblast-like_Cell:hESC	2.95843e-08	rs4437236;rs6810396;rs1605236;rs4437236:rs1605236	1
ENSG00000109610	SOD3	4	24791534	24802464	6649	0.223647	0.272629	0	0	1	2.17541e-05	0.00245178	GTEx/v8/Esophagus_Muscularis	-	No	NA	0.000264743	rs1605236;rs6810396	1
ENSG00000181982	CCDC149	4	24807739	24981826	91050	0.00204928	-0.292615	0	0	0	NA	NA	NA	NA	Yes	Promoter_anchored_loops:IMR90	5.4842e-08	rs1605236:rs4437236	1
ENSG00000153012	LGI2	4	25000469	25032501	55203	4.41552e-05	5.35784	0	0	0	NA	NA	NA	NA	Yes	Promoter_anchored_loops:Left_Ventricle:IMR90:Mesenchymal_Stem_Cell:Mesendoderm:Trophoblast-like_Cell:hESC	5.4842e-08	rs1605236:rs4437236	1
ENSG00000109618	SEPSECS	4	25121627	25162204	51091	2.6517e-06	-0.844658	0	0	0	NA	NA	NA	NA	Yes	IMR90:Mesenchymal_Stem_Cell	5.4842e-08	rs4437236	1
ENSG00000038210	PI4K2B	4	25162263	25280714	55300	0.0426563	0.576168	0	0	0	NA	NA	NA	NA	Yes	IMR90:Mesenchymal_Stem_Cell	5.4842e-08	rs4437236	1
ENSG00000168228	ZCCHC4	4	25314407	25372005	29063	3.21958e-05	0.118697	0	0	0	NA	NA	NA	NA	Yes	Left_Ventricle:IMR90:Mesenchymal_Stem_Cell:Mesendoderm:Trophoblast-like_Cell	5.4842e-08	rs4437236:rs1605236	1
ENSG00000053900	ANAPC4	4	25378835	25420120	29945	0.463848	NA	0	0	0	NA	NA	NA	NA	Yes	IMR90:Mesenchymal_Stem_Cell:Mesendoderm:Trophoblast-like_Cell	5.4842e-08	rs4437236:rs1605236	1
ENSG00000197894	ADH5	4	99992132	100009952	128	9.11478e-07	2.3443	1	7.345	0	NA	NA	NA	NA	No	NA	5.76662e-06	rs184750107	2
ENSG00000198099	ADH4	4	100044808	100078949	127	7.01336e-06	0.91136	1	1.164	0	NA	NA	NA	NA	No	NA	4.28198e-08	rs184750107	2
ENSG00000187758	ADH1A	4	100197524	100212185	124	6.68922e-08	0.125384	0	0	2	1.25966e-05	3.05862e-57	GTEx/v8/Adipose_Subcutaneous:GTEx/v8/Artery_Coronary:GTEx/v8/Artery_Tibial:GTEx/v8/Lung	-	No	NA	4.28198e-08	rs184750107	2
ENSG00000169740	ZNF32	10	44139307	44144304	7580	0.276206	NA	0	0	0	NA	NA	NA	NA	Yes	IMR90:Mesenchymal_Stem_Cell:Mesendoderm:Trophoblast-like_Cell:hESC	3.28e-08	rs138152500	4
ENSG00000107562	CXCL12	10	44793038	44881941	6387	0.118588	NA	0	0	0	NA	NA	NA	NA	Yes	Lung:IMR90:Mesenchymal_Stem_Cell:Mesendoderm:hESC	NA	rs138152500	4
ENSG00000107551	RASSF4	10	45454855	45491339	83937	2.04595e-11	0.297552	0	0	0	NA	NA	NA	NA	Yes	IMR90:Mesenchymal_Stem_Cell	NA	rs138152500	4
ENSG00000165511	C10orf25	10	45493146	45496336	220979	0.0125673	-0.9292	0	0	0	NA	NA	NA	NA	Yes	IMR90:Mesenchymal_Stem_Cell	NA	rs138152500	4
ENSG00000165512	ZNF22	10	45495923	45500774	7570	0.126684	-0.107262	0	0	0	NA	NA	NA	NA	Yes	IMR90:Mesenchymal_Stem_Cell	NA	rs138152500	4
ENSG00000204174	NPY4R	10	47083534	47088320	5540	6.11597e-09	0.487893	0	0	0	NA	NA	NA	NA	Yes	Mesenchymal_Stem_Cell	NA	rs138152500	4
Freq - SES
ensg	symbol	chr	start	end	entrezID	pLI	ncRVIS	posMapSNPs	posMapMaxCADD	eqtlMapSNPs	eqtlMapminP	eqtlMapminQ	eqtlMapts	eqtlDirection	ciMap	ciMapts	minGwasP	IndSigSNPs	GenomicLocus
ENSG00000102858	MGRN1	16	4666494	4740975	23295	0.450178	1.46024	0	0	1	2.87962e-05	4.09592e-32	GTEx/v8/Brain_Putamen_basal_ganglia	-	No	NA	1.80088e-07	rs76046667;rs78798045	1
ENSG00000103184	SEC14L5	16	5008318	5069159	9717	6.56647e-10	1.87266	0	0	2	1.4171e-05	0.028612	PsychENCODE_eQTLs:eQTLGen_cis_eQTLs	-	No	NA	7.38397e-08	rs80166157;rs78798045	1
ENSG00000033011	ALG1	16	5083703	5137380	56052	9.21963e-10	0.168955	4	7.601	0	NA	NA	NA	NA	No	NA	7.38397e-08	rs80166157	1
ENSG00000118894	FAM86A	16	5134305	5147809	196483	1.04291e-11	0.397018	9	9.137	22	5.1631e-08	4.05201e-18	eQTLcatalogue/Lepik_2017_ge_blood:eQTLGen_cis_eQTLs:GTEx/v8/Artery_Tibial:GTEx/v8/Brain_Cerebellum:GTEx/v8/Brain_Nucleus_accumbens_basal_ganglia:GTEx/v8/Thyroid	+	No	NA	1.90594e-08	rs80166157;rs117550332;rs78798045;rs76046667	1
DrinkMeals - SES
ensg	symbol	chr	start	end	entrezID	pLI	ncRVIS	posMapSNPs	posMapMaxCADD	eqtlMapSNPs	eqtlMapminP	eqtlMapminQ	eqtlMapts	eqtlDirection	ciMap	ciMapts	minGwasP	IndSigSNPs	GenomicLocus
ENSG00000142920	ADC	1	33546705	33586131	113451	0.00234311	-0.575222	0	0	1	1.7445e-08	0.00023263	eQTLGen_trans_eQTLs	+	No	NA	4.89989e-09	rs17261772	1
ENSG00000117016	RIMS3	1	41086351	41131329	9783	0.00725111	-0.511564	0	0	2	7.3298e-10	2.03252e-05	eQTLGen_trans_eQTLs	+	No	NA	4.89989e-09	rs17261772	1
ENSG00000174059	CD34	1	208057594	208084747	947	0.00344957	0.632375	0	0	1	2.4563e-07	0.00237541	eQTLGen_trans_eQTLs	+	No	NA	1.37718e-07	rs17261772	1
ENSG00000183780	SLC35F3	1	234040679	234460262	148641	0.894523	-0.696998	0	0	2	4.084e-07	0.00363617	eQTLGen_trans_eQTLs	+	No	NA	4.89989e-09	rs17261772	1
ENSG00000119866	BCL11A	2	60678302	60780702	53335	0.829	-2.0339	0	0	2	6.9334e-10	2.04123e-05	eQTLGen_trans_eQTLs	+	No	NA	4.89989e-09	rs17261772	1
ENSG00000152128	TMEM163	2	135213330	135476570	81615	0.0672625	0.397258	0	0	54	1.8293e-15	0	PsychENCODE_eQTLs:eQTLGen_cis_eQTLs:CMC_SVA_cis:GTEx/v8/Whole_Blood:GTEx/v8/Artery_Aorta:GTEx/v8/Artery_Tibial:GTEx/v8/Brain_Cerebellum:GTEx/v8/Esophagus_Muscularis:GTEx/v8/Kidney_Cortex:GTEx/v8/Nerve_Tibial:GTEx/v8/Pituitary:GTEx/v8/Testis:GTEx/v8/Thyroid	+	No	NA	5.20147e-10	rs17261772	1
ENSG00000082258	CCNT2	2	135675805	135716912	905	0.498104	-1.29115	0	0	149	2.1028e-35	0	eQTLcatalogue/Kasela_2017_T-cell_CD4:eQTLGen_cis_eQTLs:CMC_SVA_cis:GTEx/v8/Adipose_Subcutaneous:GTEx/v8/Artery_Aorta:GTEx/v8/Brain_Cerebellar_Hemisphere:GTEx/v8/Brain_Putamen_basal_ganglia:GTEx/v8/Esophagus_Muscularis:GTEx/v8/Nerve_Tibial:GTEx/v8/Testis:GTEx/v8/Thyroid	-	No	NA	5.20147e-10	rs17261772	1
ENSG00000176601	MAP3K19	2	135722061	135805038	80122	3.69885e-14	0.125206	1	1.436	137	2.4472e-11	1.16884e-37	GTEx/v8/Testis	+	Yes	GM12878:IMR90:Mesenchymal_Stem_Cell:hESC	5.20147e-10	rs17261772	1
ENSG00000115839	RAB3GAP1	2	135809835	135933964	22930	3.66101e-05	-0.439175	6	17.62	144	8.4716e-35	0	eQTLGen_cis_eQTLs:BIOSQTL/BIOS_eQTL_geneLevel	+	Yes	GM12878:IMR90:Mesenchymal_Stem_Cell:hESC	5.20147e-10	rs17261772	1
ENSG00000121988	ZRANB3	2	135894486	136288806	84083	7.4264e-15	-0.51065	18	17.62	148	3.11989e-16	0	eQTLcatalogue/HipSci_ge_iPSC:eQTLGen_cis_eQTLs:BIOSQTL/BIOS_eQTL_geneLevel:GTEx/v8/Whole_Blood:GTEx/v8/Artery_Tibial:GTEx/v8/Cells_Cultured_fibroblasts:GTEx/v8/Testis	+	No	NA	5.20147e-10	rs17261772	1
ENSG00000048991	R3HDM1	2	136289025	136482840	23518	0.00602514	-0.983617	41	21	0	NA	NA	NA	NA	No	NA	1.67153e-09	rs17261772	1
ENSG00000144224	UBXN4	2	136499189	136542625	23190	0.974206	-0.658501	31	13.37	150	8.36083e-13	5.46867e-09	eQTLcatalogue/Quach_2016_ge_monocyte_R848:eQTLcatalogue/TwinsUK_ge_LCL:GTEx/v8/Artery_Tibial:GTEx/v8/Brain_Cerebellar_Hemisphere:GTEx/v8/Nerve_Tibial:GTEx/v8/Pancreas:GTEx/v8/Skin_Not_Sun_Exposed_Suprapubic:GTEx/v8/Skin_Sun_Exposed_Lower_leg:GTEx/v8/Thyroid	+	Yes	EP_correlation_cell_type_oneway:GM12878:IMR90:hESC	5.20147e-10	rs17261772	1
ENSG00000115850	LCT	2	136545410	136594750	3938	0.064255	0.129442	38	12.93	168	1.30452e-272	0	eQTLcatalogue/CEDAR_ileum:eQTLcatalogue/GENCORD_ge_T-cell:DICE/T_CD8_naive_activated:BIOSQTL/BIOS_eQTL_geneLevel	-	No	NA	5.20147e-10	rs17261772	1
ENSG00000076003	MCM6	2	136597196	136633996	4175	0.998482	0.155095	39	13.46	169	3.27170000000001e-310	0	eQTLcatalogue/BLUEPRINT_ge_monocyte:eQTLcatalogue/Fairfax_2012_B-cell_CD19:eQTLcatalogue/Fairfax_2014_IFN24:eQTLcatalogue/Fairfax_2014_LPS24:eQTLcatalogue/Fairfax_2014_LPS2:eQTLcatalogue/Fairfax_2014_naive:eQTLcatalogue/Lepik_2017_ge_blood:eQTLcatalogue/Nedelec_2016_ge_macrophage_naive:eQTLcatalogue/Quach_2016_ge_monocyte_LPS:eQTLcatalogue/Quach_2016_ge_monocyte_naive:eQTLcatalogue/Quach_2016_ge_…	-	Yes	GM12878:Mesendoderm:hESC	5.20147e-10	rs17261772	1
ENSG00000115866	DARS	2	136664247	136743670	1615	0.000611999	0.123876	11	13.65	169	3.27170000000001e-310	0	eQTLcatalogue/BLUEPRINT_ge_monocyte:eQTLcatalogue/CEDAR_B-cell_CD19:eQTLcatalogue/CEDAR_T-cell_CD4:eQTLcatalogue/CEDAR_T-cell_CD8:eQTLcatalogue/Fairfax_2012_B-cell_CD19:eQTLcatalogue/Fairfax_2014_IFN24:eQTLcatalogue/Fairfax_2014_LPS24:eQTLcatalogue/Fairfax_2014_LPS2:eQTLcatalogue/Fairfax_2014_naive:eQTLcatalogue/GEUVADIS_ge_LCL:eQTLcatalogue/Kasela_2017_T-cell_CD4:eQTLcatalogue/Lepik_2017_ge_bloo…	+	Yes	GM12878:IMR90:Mesenchymal_Stem_Cell:Mesendoderm:Neural_Progenitor_Cell:hESC	5.20147e-10	rs17261772	1
ENSG00000121966	CXCR4	2	136871919	136875735	7852	0.427451	-0.284617	0	0	2	9.06838e-05	0.0238746	EyeGEx	+	Yes	EP_correlation_cell_type_oneway:EP_correlation_organ_oneway:Aorta:Left_Ventricle:Liver:Spleen:GM12878:IMR90:Mesenchymal_Stem_Cell:Mesendoderm:Neural_Progenitor_Cell:Trophoblast-like_Cell:hESC	4.27367e-09	rs17261772	1
ENSG00000144229	THSD7B	2	137523115	138435287	80731	5.65285e-06	NA	0	0	0	NA	NA	NA	NA	Yes	Mesendoderm:hESC	4.27367e-09	rs17261772	1
ENSG00000150540	HNMT	2	138721590	138773930	3176	0.0967294	0.562236	0	0	0	NA	NA	NA	NA	Yes	Mesenchymal_Stem_Cell	1.13336e-07	rs17261772	1
ENSG00000144227	NXPH2	2	139428342	139537918	11249	0.798014	NA	0	0	0	NA	NA	NA	NA	Yes	Mesenchymal_Stem_Cell	4.27367e-09	rs17261772	1
ENSG00000135916	ITM2C	2	231729354	231743963	81618	0.20853	-0.546813	0	0	2	8.3167e-24	0	eQTLGen_trans_eQTLs	+	No	NA	4.89989e-09	rs17261772	1
ENSG00000130147	SH3BP4	2	235860617	235964358	23677	0.0809644	-0.44566	0	0	2	5.4697e-10	2.08073e-05	eQTLGen_trans_eQTLs	+	No	NA	4.89989e-09	rs17261772	1
ENSG00000239732	TLR9	3	52255096	52273183	54106	0.000525226	-0.298969	0	0	2	2.8819e-10	0	eQTLGen_trans_eQTLs	+	No	NA	4.89989e-09	rs17261772	1
ENSG00000163687	DNASE1L3	3	58177984	58200424	1776	0.15549	0.151568	0	0	2	4.6043e-11	0	eQTLGen_trans_eQTLs	+	No	NA	4.89989e-09	rs17261772	1
ENSG00000154928	EPHB1	3	134316643	134979309	2047	0.998399	-0.207344	0	0	2	1.2828e-10	0	eQTLGen_trans_eQTLs	+	No	NA	4.89989e-09	rs17261772	1
ENSG00000090530	LEPREL1	3	189674517	189840226	55214	6.48634e-10	-0.801422	0	0	2	1.1111e-29	0	eQTLGen_trans_eQTLs	+	No	NA	4.89989e-09	rs17261772	1
ENSG00000152492	CCDC50	3	191046866	191116459	152137	9.33289e-06	0.107293	0	0	2	1.2497e-13	0	eQTLGen_trans_eQTLs	+	No	NA	4.89989e-09	rs17261772	1
ENSG00000255833	TIFAB	5	134779908	134788089	497189	1.15428e-06	2.25724	0	0	2	1.6933e-14	0	eQTLGen_trans_eQTLs	+	No	NA	4.89989e-09	rs17261772	1
ENSG00000170476	MZB1	5	138723169	138725770	51237	0.00381145	-0.129029	0	0	1	2.2876e-06	0.0172452	eQTLGen_trans_eQTLs	+	No	NA	1.37718e-07	rs17261772	1
ENSG00000124507	PACSIN1	6	34433916	34503006	29993	0.991339	-1.5939	0	0	2	7.6746e-36	0	eQTLGen_trans_eQTLs	+	No	NA	4.89989e-09	rs17261772	1
ENSG00000124780	KCNK17	6	39266777	39282329	89822	3.39348e-06	-0.153162	0	0	2	1.1738e-11	0	eQTLGen_trans_eQTLs	+	No	NA	4.89989e-09	rs17261772	1
ENSG00000124813	RUNX2	6	45295894	45632086	860	0.995959	-1.67738	0	0	2	5.1951e-09	0.00012044	eQTLGen_trans_eQTLs	+	No	NA	4.89989e-09	rs17261772	1
ENSG00000106537	TSPAN13	7	16793160	16824161	27075	0.609851	-0.0519861	0	0	2	1.8416e-09	5.64546e-05	eQTLGen_trans_eQTLs	+	No	NA	4.89989e-09	rs17261772	1
ENSG00000106078	COBL	7	51083909	51384515	23242	0.982699	0.365152	0	0	2	5.903e-10	2.06569e-05	eQTLGen_trans_eQTLs	+	No	NA	4.89989e-09	rs17261772	1
ENSG00000168079	SCARA5	8	27727399	27850244	286133	0.0669918	2.52169	0	0	2	5.6915e-07	0.00497012	eQTLGen_trans_eQTLs	+	No	NA	4.89989e-09	rs17261772	1
ENSG00000198467	TPM2	9	35681989	35691017	7169	4.59299e-05	NA	0	0	2	8.4832e-14	0	eQTLGen_trans_eQTLs	+	No	NA	4.89989e-09	rs17261772	1
ENSG00000148154	UGCG	9	114659046	114697649	7357	0.982569	1.40646	0	0	2	1.7902e-13	0	eQTLGen_trans_eQTLs	+	No	NA	4.89989e-09	rs17261772	1
ENSG00000099250	NRP1	10	33466420	33625190	8829	0.996036	2.18431	0	0	2	2.917e-09	7.26085e-05	eQTLGen_trans_eQTLs	+	No	NA	4.89989e-09	rs17261772	1
ENSG00000107719	PALD1	10	72238577	72328205	27143	0.000887741	1.64452	0	0	2	5.444e-09	0.000119986	eQTLGen_trans_eQTLs	+	No	NA	4.89989e-09	rs17261772	1
ENSG00000185507	IRF7	11	612553	615999	3665	3.31354e-07	-0.857856	0	0	2	1.181e-09	3.90625e-05	eQTLGen_trans_eQTLs	+	No	NA	4.89989e-09	rs17261772	1
ENSG00000070031	SCT	11	626431	627143	6343	0.406651	NA	0	0	2	2.8502e-08	0.000383877	eQTLGen_trans_eQTLs	+	No	NA	4.89989e-09	rs17261772	1
ENSG00000069696	DRD4	11	637293	640706	1815	7.58379e-06	NA	0	0	2	2.3263e-08	0.000317221	eQTLGen_trans_eQTLs	+	No	NA	4.89989e-09	rs17261772	1
ENSG00000130037	KCNA5	12	5153085	5155949	3741	0.000687392	-0.0221215	0	0	2	3.8776e-20	0	eQTLGen_trans_eQTLs	+	No	NA	4.89989e-09	rs17261772	1
ENSG00000186081	KRT5	12	52908359	52914471	3852	0.469328	0.626523	0	0	2	2.9628e-07	0.00278853	eQTLGen_trans_eQTLs	+	No	NA	4.89989e-09	rs17261772	1
ENSG00000235162	C12orf75	12	105629068	105789875	387882	NA	-0.0224105	0	0	2	1.6409e-07	0.00162711	eQTLGen_trans_eQTLs	+	No	NA	4.89989e-09	rs17261772	1
ENSG00000111249	CUX2	12	111471828	111788358	23316	0.999656	-1.06059	0	0	2	1.9466e-09	5.62535e-05	eQTLGen_trans_eQTLs	+	No	NA	4.89989e-09	rs17261772	1
ENSG00000183087	GAS6	13	114523522	114567046	2621	0.333439	NA	0	0	2	1.6507e-12	0	eQTLGen_trans_eQTLs	+	No	NA	4.89989e-09	rs17261772	1
ENSG00000100433	KCNK10	14	88649113	88793251	54207	0.00757969	-0.630128	0	0	2	2.2165e-07	0.00216802	eQTLGen_trans_eQTLs	+	No	NA	4.89989e-09	rs17261772	1
ENSG00000036530	CYP46A1	14	100150641	100193638	10858	0.754693	NA	0	0	1	2.8546e-07	0.00272467	eQTLGen_trans_eQTLs	+	No	NA	1.37718e-07	rs17261772	1
ENSG00000198794	SCAMP5	15	75249560	75313837	192683	0.345427	0.0285934	0	0	2	6.4032e-25	0	eQTLGen_trans_eQTLs	+	No	NA	4.89989e-09	rs17261772	1
ENSG00000136425	CIB2	15	78396948	78423886	10518	0.000468493	NA	0	0	1	1.199e-06	0.00955432	eQTLGen_trans_eQTLs	+	No	NA	1.37718e-07	rs17261772	1
ENSG00000070915	SLC12A3	16	56899119	56949762	6559	5.54411e-18	1.05829	0	0	2	1.1958e-09	3.90396e-05	eQTLGen_trans_eQTLs	+	No	NA	4.89989e-09	rs17261772	1
ENSG00000140968	IRF8	16	85932409	85956215	3394	0.92654	-0.298039	0	0	2	3.3067e-23	0	eQTLGen_trans_eQTLs	+	No	NA	4.89989e-09	rs17261772	1
ENSG00000103257	SLC7A5	16	87863629	87903094	8140	0.508497	1.79832	0	0	1	7.4225e-06	0.0454371	eQTLGen_trans_eQTLs	+	No	NA	1.37718e-07	rs17261772	1
ENSG00000108551	RASD1	17	17397751	17399709	51655	0.060716	NA	0	0	2	1.1664e-19	0	eQTLGen_trans_eQTLs	+	No	NA	4.89989e-09	rs17261772	1
ENSG00000136478	TEX2	17	62224587	62340661	55852	0.44098	-1.03795	0	0	2	4.6974e-08	0.000630694	eQTLGen_trans_eQTLs	+	No	NA	4.89989e-09	rs17261772	1
ENSG00000196628	TCF4	18	52889562	53332018	6925	0.999867	0.443466	0	0	2	1.6165e-13	0	eQTLGen_trans_eQTLs	+	No	NA	4.89989e-09	rs17261772	1
ENSG00000105251	SHD	19	4278598	4290721	56961	5.18497e-06	NA	0	0	2	7.162e-31	0	eQTLGen_trans_eQTLs	+	No	NA	4.89989e-09	rs17261772	1
ENSG00000105426	PTPRS	19	5158506	5340814	5802	0.760915	1.80852	0	0	1	3.7787e-06	0.0263039	eQTLGen_trans_eQTLs	+	No	NA	1.37718e-07	rs17261772	1
ENSG00000239961	LILRA4	19	54844456	54850421	23547	2.41242e-12	0.800806	0	0	2	4.4005e-16	0	eQTLGen_trans_eQTLs	+	No	NA	4.89989e-09	rs17261772	1
ENSG00000167634	NLRP7	19	55434877	55477680	199713	1.09578e-12	0.270096	0	0	2	1.2178e-07	0.00132962	eQTLGen_trans_eQTLs	+	No	NA	4.89989e-09	rs17261772	1
ENSG00000125869	LAMP5	20	9495005	9511171	24141	3.8365e-08	-0.365081	0	0	2	1.0774e-21	0	eQTLGen_trans_eQTLs	+	No	NA	4.89989e-09	rs17261772	1
ENSG00000101440	ASIP	20	32782375	32857150	434	0.0696267	-0.267703	0	0	2	2.882e-13	0	eQTLGen_trans_eQTLs	+	No	NA	4.89989e-09	rs17261772	1
ENSG00000124225	PMEPA1	20	56223448	56286592	56937	0.416595	2.57911	0	0	1	7.8073e-06	0.0474699	eQTLGen_trans_eQTLs	+	No	NA	1.37718e-07	rs17261772	1
ENSG00000166265	CYYR1	21	27838528	27945603	116159	0.0344266	2.0661	0	0	1	3.7823e-06	0.0263232	eQTLGen_trans_eQTLs	+	No	NA	1.37718e-07	rs17261772	1
ENSG00000102174	PHEX	23	22050559	22269427	5251	0.999646	-0.487941	0	0	2	1.4516e-07	0.00155087	eQTLGen_trans_eQTLs	+	No	NA	4.89989e-09	rs17261772	1
ENSG00000149289	ZC3H12C	11	109964087	110042566	85463	0.998726	-3.14843	0	0	0	NA	NA	NA	NA	Yes	IMR90:Mesenchymal_Stem_Cell	1.62227e-08	rs180787780:rs180787780;rs117794677	2
ENSG00000137714	FDX1	11	110300607	110335605	2230	0.0839816	0.550822	0	0	0	NA	NA	NA	NA	Yes	Mesenchymal_Stem_Cell	3.10579e-08	rs180787780	2
ENSG00000137727	ARHGAP20	11	110447766	110583912	57569	0.00902005	-0.0421392	0	0	0	NA	NA	NA	NA	Yes	IMR90	1.62227e-08	rs180787780;rs117794677	2
ENSG00000150750	C11orf53	11	111126707	111157126	341032	7.52889e-05	-0.254752	0	0	2	5.14833e-05	4.67483e-11	GTEx/v8/Adipose_Subcutaneous:GTEx/v8/Breast_Mammary_Tissue	-	No	NA	1.64083e-08	rs180787780;rs117794677	2
ENSG00000196167	COLCA1	11	111164114	111175770	399948	0.0266155	NA	0	0	0	NA	NA	NA	NA	Yes	IMR90	3.10579e-08	rs180787780	2
ENSG00000214290	COLCA2	11	111169565	111179460	120376	NA	-0.390018	0	0	3	2.42607e-06	0.0155061	GTEx/v8/Brain_Substantia_nigra	+	Yes	IMR90	2.11703e-08	rs180787780;rs117794677	2
ENSG00000137707	BTG4	11	111338251	111383079	54766	0.256389	NA	0	0	0	NA	NA	NA	NA	Yes	Fetal_Cortex:IMR90	1.62227e-08	rs180787780;rs117794677:rs180787780	2
ENSG00000183644	C11orf88	11	111385510	111407756	399949	0.0986137	NA	0	0	0	NA	NA	NA	NA	Yes	Fetal_Cortex:IMR90	1.62227e-08	rs180787780;rs117794677:rs180787780	2
ENSG00000204381	LAYN	11	111411005	111432264	143903	2.17831e-06	-0.365129	0	0	0	NA	NA	NA	NA	Yes	Adult_Cortex:Aorta:Bladder:Dorsolateral_Prefrontal_Cortex:Hippocampus:Left_Ventricle:Liver:Pancreas:Right_Ventricle:Spleen:GM12878:IMR90:Mesenchymal_Stem_Cell:Mesendoderm:Neural_Progenitor_Cell:Trophoblast-like_Cell:hESC	1.62227e-08	rs180787780:rs180787780;rs117794677:rs117794677	2
ENSG00000170145	SIK2	11	111473115	111601577	23235	0.999837	2.29529	3	6.011	80	0.000240782	0.0179418	PsychENCODE_eQTLs	+	Yes	Aorta:Left_Ventricle:Liver:Right_Ventricle:Spleen:GM12878:IMR90:Mesenchymal_Stem_Cell:Mesendoderm:Neural_Progenitor_Cell:Trophoblast-like_Cell:hESC	1.60442e-08	rs180787780;rs117794677;rs180787780:rs180787780;rs117794677:rs117794677	2
ENSG00000137713	PPP2R1B	11	111597632	111637151	5519	2.18829e-07	NA	1	0.018	32	1.4356e-06	0.00432953	eQTLGen_cis_eQTLs	+	Yes	Adult_Cortex:Fetal_Cortex:Liver:GM12878:IMR90:Mesenchymal_Stem_Cell:Mesendoderm:Trophoblast-like_Cell:hESC	1.62227e-08	rs180787780;rs117794677;rs180787780:rs180787780;rs117794677:rs117794677	2
ENSG00000086848	ALG9	11	111652919	111742305	79796	0.00122531	-0.292749	85	18.33	0	NA	NA	NA	NA	Yes	Promoter_anchored_loops:Adult_Cortex:Fetal_Cortex:Left_Ventricle:Liver:GM12878:IMR90:Mesenchymal_Stem_Cell:Mesendoderm:Trophoblast-like_Cell:hESC	1.60442e-08	rs180787780;rs117794677;rs117794677:rs180787780:rs117794677	2
ENSG00000255561	FDXACB1	11	111744780	111751967	91893	3.14671e-07	-1.03567	22	18.33	0	NA	NA	NA	NA	No	NA	1.48477e-08	rs180787780;rs117794677	2
ENSG00000137720	C11orf1	11	111749659	111756699	64776	7.80825e-07	-0.14642	22	18.33	0	NA	NA	NA	NA	Yes	Promoter_anchored_loops:Adult_Cortex:Fetal_Cortex:Left_Ventricle:Liver:GM12878:IMR90:Mesenchymal_Stem_Cell:Mesendoderm:Trophoblast-like_Cell:hESC	1.48477e-08	rs180787780;rs117794677;rs117794677:rs180787780:rs117794677	2
ENSG00000109846	CRYAB	11	111779289	111794446	1410	0.00909092	NA	24	16.99	0	NA	NA	NA	NA	No	NA	1.10622e-08	rs180787780;rs117794677	2
ENSG00000170276	HSPB2	11	111782966	111789574	3316	0.211781	NA	21	16.99	0	NA	NA	NA	NA	Yes	Promoter_anchored_loops:Adult_Cortex:Fetal_Cortex:GM12878:IMR90:Mesenchymal_Stem_Cell:Trophoblast-like_Cell	1.10622e-08	rs180787780;rs117794677;rs117794677:rs180787780:rs117794677	2
ENSG00000254445	HSPB2-C11orf52	11	111783460	111797595	100528019	NA	NA	24	16.99	0	NA	NA	NA	NA	Yes	Promoter_anchored_loops:Adult_Cortex:Fetal_Cortex:GM12878:IMR90:Mesenchymal_Stem_Cell:Trophoblast-like_Cell	1.10622e-08	rs180787780;rs117794677;rs117794677:rs180787780:rs117794677	2
ENSG00000149300	C11orf52	11	111788756	111797596	91894	0.0237244	0.108233	19	16.99	0	NA	NA	NA	NA	Yes	Promoter_anchored_loops:Adult_Cortex:Fetal_Cortex:GM12878:IMR90:Mesenchymal_Stem_Cell:Trophoblast-like_Cell	1.10622e-08	rs180787780;rs117794677;rs117794677:rs180787780:rs117794677	2
ENSG00000150764	DIXDC1	11	111797868	111893308	85458	4.26871e-06	-0.290523	84	19.8	27	1.0992e-06	0.00334557	PsychENCODE_eQTLs:eQTLGen_cis_eQTLs:GTEx/v8/Artery_Tibial:GTEx/v8/Cells_Cultured_fibroblasts:GTEx/v8/Skin_Not_Sun_Exposed_Suprapubic	+	Yes	Promoter_anchored_loops:Adult_Cortex:Fetal_Cortex:GM12878:IMR90:Mesenchymal_Stem_Cell:Trophoblast-like_Cell	1.40713e-08	rs180787780;rs117794677;rs117794677:rs180787780:rs117794677	2
ENSG00000150768	DLAT	11	111895538	111935114	1737	6.67603e-06	-0.58557	52	19.86	37	1.82017e-06	0.000610959	PsychENCODE_eQTLs:GTEx/v8/Adipose_Subcutaneous	+	Yes	Promoter_anchored_loops:Left_Ventricle:Liver:GM12878:IMR90:Mesenchymal_Stem_Cell:Mesendoderm:Trophoblast-like_Cell:hESC	1.22538e-09	rs180787780;rs117794677;rs117794677:rs117794677:rs180787780	2
ENSG00000150773	PIH1D2	11	111934734	111944998	120379	0.000130201	-0.241386	26	19.86	0	NA	NA	NA	NA	Yes	Adult_Cortex:Fetal_Cortex:Left_Ventricle:Liver:GM12878:IMR90:Mesenchymal_Stem_Cell:Mesendoderm:Trophoblast-like_Cell:hESC	1.22538e-09	rs180787780;rs117794677;rs180787780:rs180787780;rs117794677:rs117794677	2
ENSG00000150776	C11orf57	11	111944810	111955874	55216	0.91321	-0.282683	32	19.86	29	6.98728e-07	0.000280939	eQTLcatalogue/BrainSeq_ge_brain:PsychENCODE_eQTLs:GTEx/v8/Heart_Left_Ventricle:GTEx/v8/Thyroid	+	Yes	Adult_Cortex:Fetal_Cortex:Left_Ventricle:Liver:GM12878:IMR90:Mesenchymal_Stem_Cell:Mesendoderm:Trophoblast-like_Cell:hESC	1.22538e-09	rs180787780;rs117794677;rs180787780:rs180787780;rs117794677:rs117794677	2
ENSG00000150779	TIMM8B	11	111955524	111957522	26521	0.226808	-0.496149	19	19.57	7	1.78639e-07	0.000893195	eQTLcatalogue/CEDAR_T-cell_CD4	+	Yes	Adult_Cortex:Left_Ventricle:Liver:GM12878:IMR90:Mesenchymal_Stem_Cell:Mesendoderm:Trophoblast-like_Cell:hESC	1.48567e-08	rs180787780;rs117794677;rs117794677:rs180787780:rs117794677	2
ENSG00000204370	SDHD	11	111957497	111990353	6392	0.70544	-0.117172	37	14.87	8	6.0526e-09	1.16095e-06	PsychENCODE_eQTLs:GTEx/v8/Artery_Tibial	+	Yes	Adult_Cortex:Left_Ventricle:Liver:GM12878:IMR90:Mesenchymal_Stem_Cell:Mesendoderm:Trophoblast-like_Cell:hESC	1.61624e-08	rs180787780;rs117794677;rs117794677:rs180787780:rs117794677	2
ENSG00000150782	IL18	11	112013974	112034840	3606	0.102774	0.711064	0	0	0	NA	NA	NA	NA	Yes	Liver:GM12878:IMR90:Mesenchymal_Stem_Cell:Mesendoderm:hESC	1.62227e-08	rs180787780;rs117794677:rs117794677:rs180787780	2
ENSG00000197580	BCO2	11	112046190	112095422	83875	1.83158e-13	-0.120152	0	0	21	4.83342e-08	5.97743e-19	GTEx/v8/Artery_Tibial:GTEx/v8/Esophagus_Gastroesophageal_Junction:GTEx/v8/Skin_Not_Sun_Exposed_Suprapubic	-	Yes	Adult_Cortex:Liver:GM12878:IMR90:Mesenchymal_Stem_Cell:Mesendoderm	1.62227e-08	rs180787780;rs117794677;rs117794677:rs117794677:rs180787780	2
ENSG00000150787	PTS	11	112097088	112140678	5805	0.00115619	-0.359364	0	0	0	NA	NA	NA	NA	Yes	Mesenchymal_Stem_Cell	3.31259e-08	rs117794677:rs180787780	2
ENSG00000149294	NCAM1	11	112831997	113149158	4684	NA	NA	0	0	0	NA	NA	NA	NA	Yes	Mesenchymal_Stem_Cell	2.42244e-08	rs180787780;rs117794677:rs117794677:rs180787780	2
ENSG00000149292	TTC12	11	113185251	113254266	54970	1.44727e-07	-0.271528	0	0	0	NA	NA	NA	NA	Yes	Mesenchymal_Stem_Cell	3.31259e-08	rs117794677:rs180787780	2
